# Online training in manuscript peer review: a systematic review

**DOI:** 10.1101/2022.09.02.22279345

**Authors:** Jessie V. Willis, Kelly D. Cobey, Janina Ramos, Ryan Chow, Jeremy Y. Ng, Mohsen Alayche, David Moher

## Abstract

**Background:** Peer review plays an integral role in scientific publishing. Despite this, there is no training standard for peer reviewers and review guidelines tend to vary between journals. The purpose of this study was to conduct a systematic review of all openly available online training in scholarly peer review and to analyze their characteristics.

**Methods:** MEDLINE, PsycINFO, Embase, ERIC, and Web of Science were systematically searched. Additional grey literature searches were conducted on Google, YouTube, university library websites, publisher websites and the websites of peer review related events and groups. All English or French training material in scholarly peer review of biomedical manuscripts openly accessible online on the search date (September 12, 2021) were included. Sources created prior to 2012 were excluded. Screening was conducted in duplicate in two separate phases: title and abstract followed by full text. Data extraction was conducted by one reviewer and verified by a second. Conflicts were resolved by third-party at both stages. Characteristics were reported using frequencies and percentages. A direct content analysis was preformed using pre-defined topics of interest based on existing checklists for peer reviewers. A risk of bias tool was purpose-built for this study to evaluate the included training material as evidence-based. The tool was used in duplicate with conflicts resolved through discussion between the two reviewers.

**Results:** After screening 1244 records, there were 43 sources that met the inclusion criteria; however, 23 of 45 (51%) were not able to be fully accessed for data extraction. The most common barriers to access were membership requirements (n = 11 of 23, 48%), availability for a limited time (n = 8, 35%), and paywalls with an average cost of $99 USD (n = 7, 30%). The remaining 20 sources were included in the data analysis. All sources were published in English. Half of the sources were created in the last five years (n = 10, 50%). The most common training format was an online module (n = 12, 60%) with an estimated completion time of less than one hour (n = 13, 65%). The most frequently covered topics included how to write a peer review report (n = 18, 90%), critical appraisal of data and results (n = 16, 80%), and a definition of peer review (n = 16, 80%). Critical appraisal of reporting guidelines (n = 9, 45%), clinical trials (n = 3, 15%), and statistical analysis (n = 3, 15%) were less commonly covered. Using our ad-hoc risk of bias tool, four sources (20%) met our criteria for evidence-based.

**Conclusion:** Our comprehensive search of the literature identified 20 openly accessible online training materials in manuscript peer review. For such a crucial step in the dissemination of literature, a lack of training could potentially explain disparities in the quality of scholarly publishing. Future efforts should be focused on creating a more unified openly accessible online manuscript peer review training program.
