## supplementary data for "Online training in manuscript peer review: a systematic review"

### Sheet: Barrier
Author	Title / Link	Barrier
Loder et al.	A Novel Program of Peer Review Training and Collaborative Peer Review	available for a limited time
Nicholas	Peer Reviewing with Confidence	available for a limited time
not reported	GENETICS Peer Review Training Program	membership (society)
Podder et al.	Collective Conversational Peer Review of Journal Submission: A Tool to Integrate Medical Education and Practice	available for a limited time
Ilya Ivlev	Training patients to review scientific reports for the Patient-Centered Outcomes Research Institute: an observational study	membership (PCORI), limited time
not reported	COPE peer review workshop 2020	membership (COPE), limited time
Shehnaz Ahmed	Peerless Peer Review: Mastering the fundamentals	pricing not available, limited time
Toivo Glatz	Peerspectives	membership (students), enrollment
Paula Dhiman	EQUATOR Network short training sessions	Membership (Students/Staff)
David T Jones	How to Peer Review Research Papers	Membership (Students/Staff)
Amanda Salis	Reap the benefits of peer review	unable to register
Jonas Ranstam	Peer Reviewer Training Course	150 USD for full course
not reported	Academy in Being An Effective Peer Reviewer	pricing not available
FPD School of Education	Scientific Peer Review Short Course	185 USD (3100 Rand)
not reported	JOURNAL PEER REVIEW	50 USD (1000 rupee)
Duncan Nicolas	Becoming a Peer Reviewer	99 USD
not reported	Performing Scientific Peer Review	10 USD
not reported	How to Peer-Review Research Papers for Postdocs/Research Staff (STEMM)	membership (staff/students), limited time
not reported	IJROBP Resident Peer Reviewer Training (RePRT) Program	membership (students), enrollment
Melanie Scott	Reviewer Training Program	membership (society)
not reported	Peer Review, Feedback, and Decisions	membership (access through university)
Robin Zavod	Peer Reviewer Development	unable to register
David Jones	How to peer review journal papers	membership (staff), available for a limited time
Barrier	Count
Available for a limited time	8
Membership (staff/students)	4
Membership (other)	7
Unable to register	2
Paywall	7	99 USD average (n=5)
Enrollment	2

### Sheet: Data analysis
Document	Author/Organization	Title / Link	Year	Country	Organization	Target audience	Funding	Format	Course	TTC	Proof of completion	Barrier	Languages	Does the document report to have evaluated the peer review training described?
Website	Dickersin	Free Online Course on Journal Peer Review	2012	USA	other	Eye healthcare practitioners (other)	Public	Online module	No	4-8 hours	No	Registration	No	No/Unsure
Abstract	Chandran	Peer Review of Manuscripts: An Online Training Module	2013	USA	academics	journal reviewers	Not reported	Online module	No	30 min - 1 hr	No	No	No	No/Unsure
Video	Sainani	Doing a peer review	2017	USA	academics	All researchers	Not reported	Online video (asynchronous)	Yes, Writing in the Sciences	10-30 min	certificate with purchase	No	Arabic, French, Portuguese (European), Italian, Vietnamese, German, Russian, Spanish (subtitles)	No/Unsure
Video	Veis	Journal Peer Review: Tips for Writing an Effective Evaluation	2018	USA	society	journal reviewers	Not reported	Webinar/Zoom	No	30 min - 1 hr	No	No	No	No/Unsure
Website	Foster	Open Peer Review	2018	Multiple	Other	No	Not reported	Online module	No	30 min - 1 hr	Badge after registration	No	No	No/Unsure
Abstract	Tokalić	A peer review card exchange game	2018	Croatia	academics	All researchers	Private	Card game (Other)	No	10-30 min	No	No	No	Observational study
Article	Chauvin	Accuracy in detecting inadequate research reporting by early career peer reviewers using an online CONSORT-based peer-review tool (COBPeer) versus the usual peer-review process: a cross-sectional diagnostic study	2019	France	academics	early career researchers	None	Online module	No	10-30 min	CME credit	Registration	No	cross-sectional study
Video	Lovick	How to Be A Peer Reviewer	2020	USA	publisher	No	Not reported	Webinar/Zoom	No	30 min - 1 hr	No	No	No	No/Unsure
Video	Stiller-Reeve	How to master peer review	2021	Germany	publisher	No	Not reported	Webinar/Zoom	No	1-2 hours	No	No	No	No/Unsure
Website	Elsevier	Certified Peer Reviewer Course	2021	Netherlands	publisher	No	Not reported	Online module	No	4-8 hours	certificate	Registration	Chinese	No/Unsure
Video	Marshall	Peer Reviewer Training - How to Get Published EURAXESS webinar series	2021	Multiple	Other	No	Not reported	Webinar/Zoom	Yes, How to Get Published	1-2 hours	No	No	Chinese	No/Unsure
Website	Taylor & Francis	Excellence in Peer Review: Expert Peer Review Training	2022	Multiple	publisher	All researchers	Not reported	Online module, Workshop (In-person and virtual)	No	1-2 hours	certificate of completion	No (Online module), Registration, ongoing events, knowledge quiz	No	No/Unsure
Website	Nature Masterclass	Focus on Peer Review — free course	not reported	Germany	publisher	early career researchers	Not reported	Online module	No	2-4 hours	certificate of completion	Registration	No	No/Unsure
Website	Web of Science	An Introduction to Peer Review	not reported	UK	Other	early career researchers	Not reported	Online module	Yes, Web of Science Academy	10-30 min	certificate	Registration	No	No/Unsure
Website	University of Manchester	My Research Essentials: Peer Review	not reported	UK	academics	All researchers	Not reported	Online module	Yes, My Research Essentials	10-30 min	No	No	No	No/Unsure
Website	Springer Nature	How to Peer Review	not reported	Germany	publisher	All researchers	Not reported	Online module	Yes, Author Tutorials	10-30 min	No	No	No	No/Unsure
Website	The BMJ	Reviewer training materials	not reported	UK	journal	journal reviewers	Not reported	Website of resources	No	30 min - 1 hr	No	No	No	No/Unsure
Website	Optica	Reviewer certification	not reported	USA	publisher	journal reviewers	Not reported	Online module	No	30 min - 1 hr	certificate	No	No	No/Unsure
Website	ASHA Journals	The Peer Review Excellence Program	not reported	USA	publisher	journal reviewers	Not reported	Online module	No	30 min - 1 hr	No	No	No	No/Unsure
Website	Wolters Kluwer	Peer Reviewer Training Course	not reported	Netherlands	publisher	All researchers	Not reported	Online module	No	2-4 hours	No	No	No	No/Unsure

### Sheet: Content
Title / Link	How to write an effective peer review	What is peer review	Data and results	How to become a peer reviewer	Methods	Ethical concerns	Types of peer review	Academic writing	Reporting guidelines (e.g. CONSORT)	Statistics	Clinical trials
Peer Review of Manuscripts: An Online Training Module	1	1	1	1	1	1	1	2	1	1	2
Journal Peer Review: Tips for Writing an Effective Evaluation	1	1	1	1	2	1	2	2	1	2	2
Open Peer Review	2	1	2	2	2	2	1	2	2	2	2
A peer review card exchange game	1	2	2	2	2	2	2	2	2	2	2
Accuracy in detecting inadequate research reporting by early career peer reviewers using an online CONSORT-based peer-review tool (COBPeer) versus the usual peer-review process: a cross-sectional diagnostic study	2	2	1	2	1	2	2	2	1	1	1
How to Be A Peer Reviewer	1	1	1	1	1	1	2	1	1	2	2
How to master peer review	1	1	2	1	2	2	2	1	2	2	2
Certified Peer Reviewer Course	1	1	1	1	1	1	1	1	1	2	2
Peer Reviewer Training - How to Get Published EURAXESS webinar series	1	1	1	1	1	1	1	1	2	2	2
Excellence in Peer Review: Expert Peer Review Training	1	2	1	1	1	1	2	1	1	2	1
Focus on Peer Review — free course	1	1	1	1	1	1	1	1	2	2	2
An Introduction to Peer Review	1	1	2	1	2	2	1	2	2	2	2
Doing a peer review	1	2	1	2	1	2	1	2	2	2	2
Free Online Course on Journal Peer Review	1	1	1	1	1	1	2	2	1	2	1
My Research Essentials: Peer Review	1	1	1	2	1	2	1	1	2	2	2
How to Peer Review	1	1	1	1	1	1	1	1	2	1	2
Reviewer training materials	1	1	1	1	1	1	1	1	1	2	2
Reviewer certification	1	1	1	1	1	1	2	1	2	2	2
The Peer Review Excellence Program	1	1	1	1	1	1	2	2	1	2	2
Peer Reviewer Training Course	1	1	1	1	1	1	1	2	2	2	2
Yes (1)	18	16	16	15	15	13	11	10	9	3	3
No (2)	2	4	4	5	5	7	9	10	11	17	17
	0.9	0.8	0.8	0.75	0.75	0.65	0.55	0.5	0.45	0.15	0.15

### Sheet: ROB
Title / Link	Stakeholder >1	Gather data	Pilot testing	Learning objectives	Testing/evaluation	Feedback method
Peer Review of Manuscripts: An Online Training Module	1	Only citations	1	1	2	2
Journal Peer Review: Tips for Writing an Effective Evaluation	2	3	3	1	2	2
Open Peer Review	1	Only citations	3	1	1	2
A peer review card exchange game	1	Only citations	1	2	2	2
Accuracy in detecting inadequate research reporting by early career peer reviewers using an online CONSORT-based peer-review tool (COBPeer) versus the usual peer-review process: a cross-sectional diagnostic study	1	1	3	1	1	2
How to Be A Peer Reviewer	1	3	3	2	2	2
How to master peer review	1	3	3	1	2	2
Certified Peer Reviewer Course	1	3	3	1	1	1
Peer Reviewer Training - How to Get Published EURAXESS webinar series	1	3	3	2	2	2
Excellence in Peer Review: Expert Peer Review Training	2	3	3	1	1	2
Focus on Peer Review — free course	1	3	3	1	1	1
An Introduction to Peer Review	1	3	3	2	1	1
Doing a peer review	2	3	3	2	2	2
Free Online Course on Journal Peer Review	1	Only citations	3	1	1	1
My Research Essentials: Peer Review	2	3	3	2	1	1
How to Peer Review	2	3	3	2	1	2
Reviewer training materials	2	Only citations	3	1	2	2
Reviewer certification	2	Only citations	3	2	1	1
The Peer Review Excellence Program	2	3	3	1	1	1
Peer Reviewer Training Course	1	3	3	2	1	1
